# *ASXL3* truncating patient variants mediate transcriptional gain-of-function and are antisense oligonucleotide-responsive

**DOI:** 10.64898/2026.07.20.26358515

**Authors:** Yuji Nakamura, Toan Nguyen, Nofar Mor, Dan Dominissini, Isaac Tang, Christopher Jay Torio, Harikrishna Thulaseedharan, Rachel Yibei Zhou, Wenshu Zhang, Konstantina Skourti-Stathaki, Julie Douville, Laurence Mignon, Ashley Dung, Susan Freier, Andrew Watt, Sujatha Jagannathan, Stanley T. Crooke, Joseph G. Gleeson

## Abstract

**One Sentence Summary:** *ASXL3* patient truncations cause BRS through GOF protein accumulation, not LOF, and ASO-mediated knockdown reverses disease transcriptional signatures.

Truncating variants in the human Additional sex combs (*asx*) *ASXL* genes are frequent in clonal hematopoiesis and severe dominant neurodevelopmental syndromes, yet are assumed to represent loss-of-function (LOF) alleles. However, numerous LOF alleles are documented in healthy individuals. Here we show *ASXL3* patient truncations in neurodevelopmental condition Bainbridge-Ropers syndrome (BRS), by virtue of their distinct location in the gene body, instead mediates gain-of-function (GOF) by escaping nonsense-mediated decay and Cullin 4-dependent degradation, resulting in aberrant protein accumulation, widespread transcriptional dysregulation, and altered chromatin accessibility. Patient-derived cell lines partnered with CRISPR knock-in of patient versus population truncations excluded simple haploinsufficiency, and instead support this ‘two-hit’ GOF mechanism. Deletion mapping identified a broad C-terminal destabilizing region, explaining the 3′ clustering of benign truncations. Haploinsufficiency was further excluded by forced expression of full length *ASXL3* in patient lines, which failed to rescue the disease-associated differential gene expression signature. By contrast, antisense oligonucleotides targeting *ASXL3* largely normalized this signature, providing a mechanistic rationale for knockdown therapies in *ASXL* associated disease.
