## Supplementary material for "*ASXL3* truncating patient variants mediate transcriptional gain-of-function and are antisense oligonucleotide-responsive": Data file S1

### Sheet: ASXL3 gnomAD variants
ASXL3 truncating variants listed in gnomAD
Ref	Variant	Ptein change	Exon #	NMDetectiveAI Prediction raw score	NMDetectiveAI Prediction z-score
NM_030632.3	c.6del	D3TfsTer18	1	-0.511256	-0.732484
NM_030632.3	c.10_11del	K4EfsTer57	1	-0.418295	0.295543
NM_030632.3	c.10A>T	K4Ter	1	-0.524185	-0.875467
NM_030632.3	c.20dup	K8EfsTer54	1	-0.414995	0.332026
NM_030632.3	c.23del	K8RfsTer13	1	-0.511256	-0.732484
NM_030632.3	c.57_58del	L20RfsTer41	2	-0.418295	0.295543
NM_030632.3	c.66del	K22NfsTer7	2	-0.499252	-0.599743
NM_030632.3	c.103del	E35KfsTer8	2	-0.467804	-0.25197
NM_030632.3	c.139G>T	G47Ter	3	-0.457553	-0.138608
NM_030632.3	c.187C>T	R63Ter	3	-0.413559	0.347906
NM_030632.3	c.220G>T	G74Ter	3	-0.400057	0.497227
NM_030632.3	c.227C>G	S76Ter	3	-0.390507	0.602837
NM_030632.3	c.257C>A	S86Ter	4	-0.362543	0.912085
NM_030632.3	c.305T>A	L102Ter	4	-0.306311	1.53393
NM_030632.3	c.337del	H113MfsTer12	4	-0.303901	1.56058
NM_030632.3	c.350dup	N117KfsTer10	4	-0.296903	1.63797
NM_030632.3	c.352G>T	G118Ter	4	-0.312868	1.46142
NM_030632.3	c.365del	K122SfsTer3	5	-0.303901	1.56058
NM_030632.3	c.394C>T	R132Ter	5	-0.275633	1.87319
NM_030632.3	c.448C>T	Q150Ter	5	-0.258938	2.05782
NM_030632.3	c.464del	K155RfsTer7	5	-0.264084	2.0009
NM_030632.3	c.486del	R162SfsTer12	6	-0.25137	2.14151
NM_030632.3	c.508G>T	G170Ter	6	-0.261289	2.03181
NM_030632.3	c.581C>A	S194Ter	6	-0.259639	2.05006
NM_030632.3	c.587C>A	S196Ter	6	-0.245783	2.20328
NM_030632.3	c.611del	N204MfsTer11	7	-0.238171	2.28746
NM_030632.3	c.623_626del	D208VfsTer6	7	-0.235048	2.32201
NM_030632.3	c.640_647dup	H216QfsTer2	7	-0.237061	2.29974
NM_030632.3	c.694C>T	R232Ter	7	-0.267509	1.96303
NM_030632.3	c.698del	L233Ter	7	-0.278407	1.84251
NM_030632.3	c.838C>T	Q280Ter	8	-0.289583	1.71892
NM_030632.3	c.928G>T	E310Ter	9	-0.349009	1.06174
NM_030632.3	c.964C>T	R322Ter	9	-0.383096	0.684796
NM_030632.3	c.997C>T	Q333Ter	10	-0.401495	0.48132
NM_030632.3	c.1032del	T346QfsTer25	10	-0.53164	-0.957902
NM_030632.3	c.1425del	E475DfsTer9	11	-0.532674	-0.969337
NM_030632.3	c.1808C>A	S603Ter	11	-0.512119	-0.742033
NM_030632.3	c.1840del	S614LfsTer63	11	-0.452029	-0.0775207
NM_030632.3	c.1937del	E646GfsTer31	11	-0.452029	-0.0775207
NM_030632.3	c.2625del	V876CfsTer59	11	-0.230681	2.37029
NM_030632.3	c.2625dup	V876SfsTer13	11	-0.270242	1.93281
NM_030632.3	c.2626del	V876CfsTer59	11	-0.230681	2.37029
NM_030632.3	c.2707C>T	Q903Ter	11	-0.248881	2.16903
NM_030632.3	c.3361_3365del	F1121DfsTer3	12	-0.50091	-0.618077
NM_030632.3	c.3368_3374del	T1123KfsTer18	12	-0.498928	-0.596159
NM_030632.3	c.3444del	E1149KfsTer107	12	-0.469565	-0.271441
NM_030632.3	c.4094_4097dup	N1367Ter	12	-0.456154	-0.123129
NM_030632.3	c.4277dup	Y1426Ter	12	-0.44575	-0.00807925
NM_030632.3	c.4399C>T	R1467Ter	12	-0.449469	-0.0492044
NM_030632.3	c.4678C>T	R1560Ter	12	-0.439367	0.0625062
NM_030632.3	c.4681G>T	E1561Ter	12	-0.44365	0.0151412
NM_030632.3	c.4867dup	T1623NfsTer7	12	-0.478254	-0.367534
NM_030632.3	c.4874C>A	S1625Ter	12	-0.462885	-0.197564
NM_030632.3	c.5116_5117del	Q1706EfsTer40	12	-0.484611	-0.437823
NM_030632.3	c.5435_5439dup	T1814QfsTer9	12	-0.468731	-0.262215
NM_030632.3	c.5689C>T	Q1897Ter	12	-0.447185	-0.0239525
NM_030632.3	c.5697del	L1900CfsTer85	12	-0.468364	-0.258159
NM_030632.3	c.5722C>T	Q1908Ter	12	-0.467193	-0.245209
NM_030632.3	c.5776_5779dup	H1927LfsTer34	12	-0.471449	-0.292278
NM_030632.3	c.5936C>G	S1979Ter	12	-0.468769	-0.262636
NM_030632.3	c.6065_6066insCCCCCCCCCC	P2026SfsTer25	12	-0.555516	-1.22195
NM_030632.3	c.6065_6066insCCCCC	P2024LfsTer58	12	-0.543288	-1.08672
NM_030632.3	c.6065_6066insCCCCCCC	P2025SfsTer25	12	-0.551591	-1.17854
NM_030632.3	c.6065_6066insCCCC	P2024SfsTer25	12	-0.555232	-1.2188
NM_030632.3	c.6066dup	P2023SfsTer25	12	-0.554178	-1.20714
NM_030632.3	c.6065_6066insA	P2023SfsTer25	12	-0.554178	-1.20714
NM_030632.3	c.6065_6066insG	P2023SfsTer25	12	-0.554178	-1.20714
NM_030632.3	c.6071_6072insCCCCCCCCCCCCCC	A2030PfsTer55	12	-0.550087	-1.16191
NM_030632.3	c.6068_6071dup	P2026SfsTer23	12	-0.555232	-1.2188
NM_030632.3	c.6066_6067insTC	P2023SfsTer58	12	-0.543185	-1.08558
NM_030632.3	c.6066_6067insA	P2023TfsTer25	12	-0.554178	-1.20714
NM_030632.3	c.6067_6071dup	P2026LfsTer56	12	-0.543288	-1.08672
NM_030632.3	c.6066_6067insG	P2023AfsTer25	12	-0.554178	-1.20714
NM_030632.3	c.6071_6072insCCCCCCC	P2027SfsTer23	12	-0.551591	-1.17854
NM_030632.3	c.6067_6068insAC	P2023HfsTer58	12	-0.543185	-1.08558
NM_030632.3	c.6071_6072insA	P2025SfsTer23	12	-0.554178	-1.20714
NM_030632.3	c.6071_6072insG	P2025SfsTer23	12	-0.554178	-1.20714
NM_030632.3	c.6071_6072insGG	P2025VfsTer56	12	-0.543185	-1.08558
NM_030632.3	c.6076_6110del	P2026TfsTer10	12	-0.527154	-0.908296
NM_030632.3	c.6078del	P2027HfsTer53	12	-0.542103	-1.07362
NM_030632.3	c.6078_6102del	L2029HfsTer43	12	-0.558633	-1.25641
NM_030632.3	c.6109_6110del	P2037TfsTer10	12	-0.550057	-1.16158
NM_030632.3	c.6110dup	P2038TfsTer10	12	-0.554178	-1.20714
NM_030632.3	c.6110del	P2037HfsTer43	12	-0.542103	-1.07362
NM_030632.3	c.6367_6371del	S2123LfsTer5	12	-0.55795	-1.24886
NM_030632.3	c.6366del	S2123LfsTer15	12	-0.552182	-1.18507
NM_030632.3	c.6427del	Q2143RfsTer69	12	-0.559249	-1.26323
NM_030632.3	c.6686dup	C2230LfsTer3	12	-0.553184	-1.19615
NM_030632.3	c.6720_6721del	V2242SfsTer11	12	-0.541922	-1.07161
NM_030632.3	c.6742C>T	R2248Ter	12	-0.557	-1.23835

### Sheet: ASXL3 ClinVar variants
ASXL3 truncating variants listed in ClinVar
Ref	Variant	Protein change	Classification	Exon #	NMDetectiveAI Prediction raw score	NMDetectiveAI Prediction z-score
NM_030632.3	c.10_11del	K4fs	Likely pathogenic	1	-0.418295	0.295543
NM_030632.3	c.36G>A	W12*	Likely pathogenic	1	-0.520113	-0.830436
NM_030632.3	c.187C>T	R63*	Likely pathogenic	3	-0.413559	0.347906
NM_030632.3	c.401C>G	S134*	Likely pathogenic	5	-0.277378	1.85389
NM_030632.3	c.493C>T	Q165*	Likely pathogenic	6	-0.260427	2.04135
NM_030632.3	c.539del	P180fs	Pathogenic	6	-0.252635	2.12751
NM_030632.3	c.694C>T	R232*	Pathogenic	7	-0.267509	1.96303
NM_030632.3	c.956G>A	W319*	Likely pathogenic	9	-0.378726	0.733118
NM_030632.3	c.964C>T	R322*	Uncertain significance	9	-0.383096	0.684796
NM_030632.3	c.1027G>T	E343*		10	-0.4341	0.120755
NM_030632.3	c.1032_1035dup	T346fs	Pathogenic	10	-0.531736	-0.958969
NM_030632.3	c.1039G>T	E347*	Pathogenic	10	-0.466044	-0.2325
NM_030632.3	c.1072_1074delinsAA	Y358fs	Pathogenic	10	-0.53164	-0.957902
NM_030632.3	c.1094C>A	S365*	Likely pathogenic	11	-0.526678	-0.903033
NM_030632.3	c.1095_1096del	E367fs	Pathogenic	11	-0.536281	-1.00923
NM_030632.3	c.1102G>T	E368*	Likely pathogenic	11	-0.526108	-0.896733
NM_030632.3	c.1147_1168del	S383fs	Likely pathogenic	11	-0.536144	-1.00772
NM_030632.3	c.1192_1195del	T398fs	Pathogenic	11	-0.540498	-1.05586
NM_030632.3	c.1189C>T	Q397*	Pathogenic	11	-0.549222	-1.15234
NM_030632.3	c.1191_1192del	Q397fs	Likely pathogenic	11	-0.541122	-1.06276
NM_030632.3	c.1206_1212delinsTCACAT	E402fs	Pathogenic	11	-0.534983	-0.994871
NM_030632.3	c.1210_1216del	Q404fs	Pathogenic	11	-0.539335	-1.04301
NM_030632.3	c.1207C>T	Q403*	Pathogenic	11	-0.536514	-1.01181
NM_030632.3	c.1210C>T	Q404*	Pathogenic	11	-0.537062	-1.01787
NM_030632.3	c.1220_1226dup	S410fs	Likely pathogenic	11	-0.538961	-1.03887
NM_030632.3	c.1243G>T	E415*	Likely pathogenic	11	-0.550073	-1.16175
NM_030632.3	c.1263dup	L422fs	Pathogenic	11	-0.542996	-1.08348
NM_030632.3	c.1271del	P424fs	Pathogenic	11	-0.544488	-1.09999
NM_030632.3	c.1269C>A	C423*	Pathogenic	11	-0.540245	-1.05307
NM_030632.3	c.1274_1278del	M425fs	Pathogenic	11	-0.541635	-1.06844
NM_030632.3	c.1316C>G	S439*	Pathogenic	11	-0.545398	-1.11005
NM_030632.3	c.1346del	V449fs	Pathogenic	11	-0.536682	-1.01367
NM_030632.3	c.1351C>T	Q451*	Pathogenic	11	-0.538822	-1.03733
NM_030632.3	c.1366dup	E456fs	Pathogenic	11	-0.53632	-1.00966
NM_030632.3	c.1377_1378del	E459fs	Pathogenic/Likely pathogenic	11	-0.536218	-1.00853
NM_030632.3	c.1375G>T	E459*	Likely pathogenic	11	-0.536265	-1.00905
NM_030632.3	c.1378dup	T460fs	Pathogenic	11	-0.53632	-1.00966
NM_030632.3	c.1396C>T	Q466*	Pathogenic	11	-0.534937	-0.994361
NM_030632.3	c.1402G>T	E468*	Likely pathogenic	11	-0.534742	-0.992204
NM_030632.3	c.1419dup	P474fs	Pathogenic	11	-0.535876	-1.00475
NM_030632.3	c.1422dup	E475*	Pathogenic	11	-0.535876	-1.00475
NM_030632.3	c.1429dup	S477fs	Pathogenic	11	-0.537023	-1.01744
NM_030632.3	c.1444del	S482fs	Pathogenic	11	-0.532674	-0.969337
NM_030632.3	c.1448dup	T484fs	Pathogenic	11	-0.533062	-0.973628
NM_030632.3	c.1465G>T	E489*	Pathogenic	11	-0.533132	-0.974406
NM_030632.3	c.1471C>T	Q491*	Pathogenic/Likely pathogenic	11	-0.532342	-0.965668
NM_030632.3	c.1479_1480del	P494fs	Pathogenic	11	-0.534401	-0.988437
NM_030632.3	c.1479_1480insTGCT	P494fs	Pathogenic	11	-0.536398	-1.01053
NM_030632.3	c.1484del	P495fs	Pathogenic	11	-0.531994	-0.961826
NM_030632.3	c.1496dup	L499fs	Pathogenic	11	-0.534507	-0.989611
NM_030632.3	c.1498G>T	E500*	Pathogenic	11	-0.535043	-0.995534
NM_030632.3	c.1500del	E500fs	Pathogenic	11	-0.531994	-0.961826
NM_030632.3	c.1526T>G	L509*	Pathogenic	11	-0.534307	-0.987394
NM_030632.3	c.1534_1535del	L512fs	Pathogenic	11	-0.534296	-0.987282
NM_030632.3	c.1535T>A	L512*	Pathogenic	11	-0.533381	-0.977161
NM_030632.3	c.1579dup	Q527fs	Likely pathogenic	11	-0.526801	-0.904395
NM_030632.3	c.1579del	Q527fs	Pathogenic	11	-0.529063	-0.929403
NM_030632.3	c.1579C>T	Q527*	Pathogenic	11	-0.529187	-0.930774
NM_030632.3	c.1582del	E528fs	Likely pathogenic	11	-0.529063	-0.929403
NM_030632.3	c.1582G>T	E528*	Pathogenic	11	-0.529228	-0.931231
NM_030632.3	c.1585G>T	E529*	Pathogenic	11	-0.529444	-0.933619
NM_030632.3	c.1606C>T	Q536*	Likely pathogenic	11	-0.528685	-0.925223
NM_030632.3	c.1609_1612dup	E538fs	Uncertain significance	11	-0.524671	-0.880833
NM_030632.3	c.1606_1607del	Q536fs	Uncertain significance	11	-0.527832	-0.915796
NM_030632.3	c.1609_1612del	L537fs	Likely pathogenic	11	-0.525418	-0.889103
NM_030632.3	c.1612G>T	E538*	Pathogenic	11	-0.52813	-0.919087
NM_030632.3	c.1627_1628del	L543fs	Pathogenic	11	-0.526656	-0.902787
NM_030632.3	c.1626dup	L543fs	Likely pathogenic	11	-0.524423	-0.8781
NM_030632.3	c.1626del	I544fs	Pathogenic	11	-0.523471	-0.867573
NM_030632.3	c.1628_1629del	L543fs	Pathogenic	11	-0.526656	-0.902787
NM_030632.3	c.1667_1668del	T556fs	Pathogenic	11	-0.524252	-0.876209
NM_030632.3	c.1669G>T	E557*	Likely pathogenic	11	-0.525118	-0.885782
NM_030632.3	c.1682C>A	S561*	Pathogenic	11	-0.523489	-0.867771
NM_030632.3	c.1698_1699del	E566fs	Pathogenic	11	-0.500276	-0.611066
NM_030632.3	c.1725del	S576fs	Likely pathogenic	11	-0.505296	-0.666576
NM_030632.3	c.1738G>T	E580*	Pathogenic	11	-0.505037	-0.663708
NM_030632.3	c.1744C>T	Q582*	Likely pathogenic	11	-0.51743	-0.80076
NM_030632.3	c.1777G>T	E593*	Pathogenic	11	-0.515453	-0.778901
NM_030632.3	c.1783C>T	Q595*	Pathogenic	11	-0.515454	-0.778906
NM_030632.3	c.1801C>T	Q601*	Pathogenic	11	-0.514689	-0.770452
NM_030632.3	c.1802dup	L602fs	Pathogenic	11	-0.511797	-0.73847
NM_030632.3	c.1808C>G	S603*	Pathogenic	11	-0.512119	-0.742033
NM_030632.3	c.1840dup	S614fs	Likely pathogenic	11	-0.470315	-0.27973
NM_030632.3	c.1849_1850del	S617fs	Pathogenic/Likely pathogenic	11	-0.481143	-0.399475
NM_030632.3	c.1864dup	C622fs	Pathogenic	11	-0.449649	-0.0511944
NM_030632.3	c.1884_1885del	G629fs	Pathogenic	11	-0.481143	-0.399475
NM_030632.3	c.1897_1898del	Q633fs	Pathogenic	11	-0.481143	-0.399475
NM_030632.3	c.1939dup	T647fs	Pathogenic	11	-0.447538	-0.0278543
NM_030632.3	c.1978_1981del	D660fs	Pathogenic	11	-0.448752	-0.0412732
NM_030632.3	c.1977del	D660fs	Likely pathogenic	11	-0.452029	-0.0775207
NM_030632.3	c.1986C>A	Y662*	Pathogenic	11	-0.463876	-0.208527
NM_030632.3	c.1990C>T	Q664*	Pathogenic/Likely pathogenic	11	-0.437667	0.0813083
NM_030632.3	c.2002del	T668fs	Likely pathogenic	11	-0.452029	-0.0775207
NM_030632.3	c.2033C>G	S678*	Likely pathogenic	11	-0.433506	0.12732
NM_030632.3	c.2047_2048insATAA	I683fs	Likely pathogenic	11	-0.439684	0.0590091
NM_030632.3	c.2070del	E691fs	Likely pathogenic	11	-0.425696	0.213692
NM_030632.3	c.2127del	L710fs	Pathogenic	11	-0.422048	0.254034
NM_030632.3	c.2160dup	D721*	Pathogenic/Likely pathogenic	11	-0.427297	0.195985
NM_030632.3	c.2398C>T	Q800*	Likely pathogenic	11	-0.370807	0.820687
NM_030632.3	c.2591_2594del	K864fs	Likely pathogenic	11	-0.23181	2.35781
NM_030632.3	c.2617_2618del	E873fs	Likely pathogenic	11	-0.268733	1.94949
NM_030632.3	c.2625dup	V876fs	Pathogenic	11	-0.270242	1.93281
NM_030632.3	c.2801T>G	L934*	Likely pathogenic	11	-0.230681	2.37029
NM_030632.3	c.2902G>T	E968*	Likely pathogenic	11	-0.217673	2.51414
NM_030632.3	c.3001C>T	Q1001*	Pathogenic/Likely pathogenic	11	-0.430761	0.157681
NM_030632.3	c.3014_3015dup	E1006fs	Likely pathogenic	11	-0.495482	-0.558051
NM_030632.3	c.3025del	V1009fs	Likely pathogenic	11	-0.490762	-0.505845
NM_030632.3	c.3032del	P1011fs	Uncertain significance	11	-0.490762	-0.505845
NM_030632.3	c.3033dup	L1012fs	Likely pathogenic	11	-0.501025	-0.619351
NM_030632.3	c.3043C>T	Q1015*	Pathogenic	12	-0.477026	-0.353952
NM_030632.3	c.3049del	S1017fs	Pathogenic	12	-0.490762	-0.505845
NM_030632.3	c.3065del	P1022fs	Pathogenic	12	-0.490762	-0.505845
NM_030632.3	c.3076A>T	K1026*	Pathogenic	12	-0.491072	-0.509278
NM_030632.3	c.3106C>T	R1036*	Pathogenic/Likely pathogenic	12	-0.505644	-0.670425
NM_030632.3	c.3137_3144del	G1046fs	Pathogenic	12	-0.508259	-0.699341
NM_030632.3	c.3178dup	R1060fs	Pathogenic	12	-0.507763	-0.693863
NM_030632.3	c.3187C>T	Q1063*	Pathogenic	12	-0.515316	-0.777386
NM_030632.3	c.3202C>T	R1068*	Likely pathogenic	12	-0.516158	-0.786695
NM_030632.3	c.3213dup	A1072fs	Pathogenic	12	-0.507763	-0.693863
NM_030632.3	c.3263del	G1088fs	Pathogenic	12	-0.497232	-0.577402
NM_030632.3	c.3275dup	G1094fs	Pathogenic	12	-0.507763	-0.693863
NM_030632.3	c.3298del	A1100fs	Likely pathogenic	12	-0.497232	-0.577402
NM_030632.3	c.3315_3318del	T1106fs	Pathogenic	12	-0.49814	-0.587437
NM_030632.3	c.3321_3325del	K1109fs	Likely pathogenic	12	-0.50091	-0.618077
NM_030632.3	c.3325_3326del	K1109fs	Pathogenic	12	-0.503009	-0.641291
NM_030632.3	c.3330_3333dup	A1112fs	Pathogenic/Likely pathogenic	12	-0.497685	-0.582409
NM_030632.3	c.3332_3333del	F1111fs	Pathogenic/Likely pathogenic	12	-0.503009	-0.641291
NM_030632.3	c.3349C>T	R1117*	Pathogenic/Likely pathogenic	12	-0.504256	-0.655077
NM_030632.3	c.3352dup	A1118fs	Likely pathogenic	12	-0.504051	-0.652808
NM_030632.3	c.3374_3377dup	T1127fs	Likely pathogenic	12	-0.49572	-0.560684
NM_030632.3	c.3403_3405delinsCC	S1135fs	Pathogenic	12	-0.497232	-0.577402
NM_030632.3	c.3423_3429del	N1141fs	Conflicting classifications of pathogenicity	12	-0.470053	-0.276832
NM_030632.3	c.3457G>T	E1153*	Likely pathogenic	12	-0.496983	-0.574642
NM_030632.3	c.3459_3460del	G1154fs	Likely pathogenic	12	-0.484378	-0.435253
NM_030632.3	c.3464C>A	S1155*	Pathogenic/Likely pathogenic	12	-0.493259	-0.533461
NM_030632.3	c.3511A>T	K1171*	Likely pathogenic	12	-0.480951	-0.397358
NM_030632.3	c.3561_3565del	N1187fs	Likely pathogenic	12	-0.481218	-0.400307
NM_030632.3	c.3577G>T	E1193*	Likely pathogenic	12	-0.47768	-0.361186
NM_030632.3	c.3592_3593insGAT	L1198*	Likely pathogenic	12	-0.474204	-0.322746
NM_030632.3	c.3613G>T	E1205*	Likely pathogenic	12	-0.477228	-0.356177
NM_030632.3	c.3621dup	P1208fs	Pathogenic	12	-0.478683	-0.372276
NM_030632.3	c.3629C>A	S1210*	Pathogenic	12	-0.477373	-0.357783
NM_030632.3	c.3721_3724dup	S1242fs	Likely pathogenic	12	-0.470646	-0.283398
NM_030632.3	c.3737C>A	S1246*	Pathogenic	12	-0.471508	-0.292922
NM_030632.3	c.3745_3748delinsTTT	I1249fs	Pathogenic	12	-0.469565	-0.271441
NM_030632.3	c.3750_3753dup	H1252fs	Pathogenic	12	-0.46987	-0.274807
NM_030632.3	c.3750_3753del	K1250fs	Pathogenic	12	-0.470519	-0.281993
NM_030632.3	c.3774_3775insAACA	D1259fs	Likely pathogenic	12	-0.469893	-0.275072
NM_030632.3	c.3785_3786del	S1262fs	Likely pathogenic	12	-0.465498	-0.226462
NM_030632.3	c.3811_3814dup	T1272fs	Pathogenic	12	-0.46419	-0.212003
NM_030632.3	c.3827_3830dup	N1278fs	Pathogenic	12	-0.46419	-0.212003
NM_030632.3	c.3850dup	T1284fs	Likely pathogenic	12	-0.461589	-0.183238
NM_030632.3	c.3845T>A	L1282*	Likely pathogenic	12	-0.460445	-0.170581
NM_030632.3	c.3873_3877del	C1292fs	Pathogenic	12	-0.460153	-0.167359
NM_030632.3	c.3894dup	C1299fs	Likely pathogenic	12	-0.459461	-0.1597
NM_030632.3	c.3944C>G	S1315*	Uncertain significance	12	-0.457271	-0.135487
NM_030632.3	c.3964C>T	Q1322*	Pathogenic	12	-0.458158	-0.145292
NM_030632.3	c.4014C>G	Y1338*	Likely pathogenic	12	-0.454932	-0.109615
NM_030632.3	c.4022_4023del	V1341fs	Pathogenic	12	-0.454427	-0.104037
NM_030632.3	c.4071dup	V1358fs	Pathogenic	12	-0.45447	-0.104508
NM_030632.3	c.4072_4085del	V1358fs	Likely pathogenic	12	-0.454704	-0.107097
NM_030632.3	c.4087del	M1363fs	Likely pathogenic	12	-0.454455	-0.104344
NM_030632.3	c.4087_4088delinsG	M1363fs	Pathogenic	12	-0.454455	-0.104344
NM_030632.3	c.4120_4123dup	A1375fs	Pathogenic	12	-0.455591	-0.116903
NM_030632.3	c.4144C>T	Q1382*	Likely pathogenic	12	-0.455043	-0.110848
NM_030632.3	c.4153_4154del	V1385fs	Pathogenic	12	-0.451349	-0.069992
NM_030632.3	c.4156del	S1386fs	Likely pathogenic	12	-0.455868	-0.119971
NM_030632.3	c.4163del	G1388fs	Pathogenic	12	-0.455868	-0.119971
NM_030632.3	c.4164dup	T1389fs	Pathogenic	12	-0.454781	-0.107949
NM_030632.3	c.4211_4212del	T1404fs	Pathogenic	12	-0.44575	-0.00807925
NM_030632.3	c.4212_4246dup	F1416*	Likely pathogenic	12	-0.445575	-0.00613741
NM_030632.3	c.4219_4220del	L1407fs	Pathogenic	12	-0.44575	-0.00807925
NM_030632.3	c.4255_4258dup	M1420fs	Pathogenic	12	-0.449669	-0.0514205
NM_030632.3	c.4322C>G	S1441*	Pathogenic	12	-0.444055	0.0106646
NM_030632.3	c.4330C>T	R1444*	Pathogenic/Likely pathogenic	12	-0.444134	0.00979385
NM_030632.3	c.4336_4337del	R1446fs	Conflicting classifications of pathogenicity	12	-0.444303	0.00792516
NM_030632.3	c.4356del	K1452fs	Likely pathogenic	12	-0.448607	-0.0396676
NM_030632.3	c.4360C>T	Q1454*	Pathogenic	12	-0.443536	0.0164051
NM_030632.3	c.4376del	G1459fs	Pathogenic/Likely pathogenic	12	-0.448607	-0.0396676
NM_030632.3	c.4386del	A1463fs	Likely pathogenic	12	-0.448607	-0.0396676
NM_030632.3	c.4399C>T	R1467*	Pathogenic	12	-0.449469	-0.0492044
NM_030632.3	c.4403C>G	S1468*	Likely pathogenic	12	-0.448582	-0.0393947
NM_030632.3	c.4409del	P1470fs	Pathogenic/Likely pathogenic	12	-0.44903	-0.0443472
NM_030632.3	c.4462_4465del	T1488fs	Conflicting classifications of pathogenicity	12	-0.443041	0.0218796
NM_030632.3	c.4468_4469del	S1490fs	Likely pathogenic	12	-0.449158	-0.0457607
NM_030632.3	c.4509_4513dup	V1505fs	Pathogenic	12	-0.443236	0.0197183
NM_030632.3	c.4534C>T	Q1512*	Pathogenic	12	-0.455075	-0.111197
NM_030632.3	c.4605_4606dup	S1536fs	Uncertain significance	12	-0.444186	0.0092227
NM_030632.3	c.4624del	A1542fs	Likely pathogenic	12	-0.444907	0.00124867
NM_030632.3	c.4678C>T	R1560*	Pathogenic	12	-0.439367	0.0625062
NM_030632.3	c.4736_4737del	F1579fs	Likely pathogenic	12	-0.45008	-0.0559617
NM_030632.3	c.4744C>T	Q1582*	not provided	12	-0.453376	-0.0924132
NM_030632.3	c.4806_4809dup	S1604fs	Likely pathogenic	12	-0.459455	-0.159634
NM_030632.3	c.4826G>A	W1609*	Pathogenic	12	-0.460395	-0.170032
NM_030632.3	c.4839_4890del	M1614fs	Likely pathogenic	12	-0.45801	-0.14366
NM_030632.3	c.4871_4874del	H1624fs	Pathogenic	12	-0.461377	-0.180887
NM_030632.3	c.4890_4893del	K1631fs	Pathogenic	12	-0.461377	-0.180887
NM_030632.3	c.4899T>A	Y1633*	Pathogenic	12	-0.461377	-0.180887
NM_030632.3	c.4904dup	Q1636fs	Pathogenic	12	-0.473889	-0.319258
NM_030632.3	c.4958C>G	S1653*	Pathogenic	12	-0.475719	-0.339499
NM_030632.3	c.5116_5117del	Q1706fs	Pathogenic	12	-0.484611	-0.437823
NM_030632.3	c.5153del	E1718fs	Pathogenic	12	-0.487213	-0.466598
NM_030632.3	c.5187_5188del	R1729fs	Likely pathogenic	12	-0.484611	-0.437823
NM_030632.3	c.5257_5267del	L1753fs	Uncertain significance	12	-0.478816	-0.373745
NM_030632.3	c.5408del	P1803fs	Likely pathogenic	12	-0.458901	-0.153514
NM_030632.3	c.5414del	P1805fs	Likely pathogenic	12	-0.458901	-0.153514
NM_030632.3	c.5423del	K1808fs	Likely pathogenic	12	-0.458901	-0.153514
NM_030632.3	c.5467C>T	R1823*	Pathogenic/Likely pathogenic	12	-0.469586	-0.27167
NM_030632.3	c.5486del	K1829fs	Pathogenic	12	-0.463285	-0.201988
NM_030632.3	c.5623A>T	K1875*	Likely pathogenic	12	-0.448497	-0.0384527
NM_030632.3	c.5819del	G1940fs	Pathogenic	12	-0.468364	-0.258159
NM_030632.3	c.6070_6071dup	P2025fs	Benign	12	-0.543185	-1.08558
NM_030632.3	c.6071dup	P2025fs	Likely benign	12	-0.554178	-1.20714
NM_030632.3	c.6110dup	P2038fs	Conflicting classifications of pathogenicity	12	-0.554178	-1.20714
NM_030632.3	c.6110del	P2037fs	Conflicting classifications of pathogenicity	12	-0.542103	-1.07362
NM_030632.3	c.6165del	K2055fs	Likely pathogenic	12	-0.542103	-1.07362
NM_030632.3	c.6211C>T	Q2071*	Likely pathogenic	12	-0.558633	-1.25641
NM_030632.3	c.6335T>A	L2112*	Uncertain significance	12	-0.549169	-1.15175
NM_030632.3	c.6355_6356del	S2119fs	Uncertain significance	12	-0.559422	-1.26514
NM_030632.3	c.6684_6687dup	C2230fs	Likely pathogenic	12	-0.553533	-1.20002
