## Supplementary material for "*ASXL3* truncating patient variants mediate transcriptional gain-of-function and are antisense oligonucleotide-responsive": Data file S4

### Sheet: Main Fig1
Panel G - Quantification of FLAG-tagged ASXL3 (normalized to GAPDH, shown as fold change relative to WT)
WT (FLAG –)	WT (FLAG +)	N133*	R132Qfs*12	E1006*	R1036*
0	0.974443	0	0	12.1977	9.34947
0	1.02556	0	0	11.7283	8.86221

### Sheet: Main Fig 2
Panel D - RT-qPCR for NEIL1, WNT10B, and FBLN1 (normalized to GAPDH, shown as fold change relative to WT)
NEIL1		FBLN1		WNT10B
WT	BRS	WT	BRS	WT	BRS
1.03706	2.74235	1.25394	3.05569	1.04036	3.70988
0.879202	4.74679	0.557248	2.59162	1.53293	8.40968
1.08374	4.65257	1.18881	2.79091	0.426709	7.49977
	2.49877		4.34688		2.84644

### Sheet: Main Fig 3
Panel B - RT-qPCR for ASXL3 (normalized to GAPDH, shown as fold change relative to scramble ASO-treated controls)
Untreated	Scramble ASO	ASXL3 ASO-1	ASXL3 ASO-2	ASXL3 ASO-3	ASXL3 ASO-4	ASXL3 ASO-5	ASXL3 ASO-6	ASXL3 ASO-7	ASXL3 ASO-8	ASXL3 ASO-9	ASXL3 ASO-10	ASXL3 ASO-11	ASXL3 ASO-12	ASXL3 ASO-13	ASXL3 ASO-14
1.01931	0.889488	0.252082	0.0605829	0.0473336	0.0439616	0.0775412	0.112315	0.0508962	0.240612	0.188764	0.0905612	0.04458	0.0329553	0.0525023	0.170252
1.03217	1.12424	0.182256	0.0539139	0.183802	0.0571054	0.0812806	0.0484813	0.062258	0.147417	0.140964	0.0800718	0.109588	0.0910727	0.160801	0.12436
Panel E - Quantification of FLAG-tagged ASXL3 (normalized to GAPDH, shown as fold change relative to scramble ASO-treated controls)
Scramble ASO	ASXL3 ASO
1.01498	0.102167
0.953946	0.122233
1.03108	0.159348

### Sheet: Main Fig 4
Panel D - Quantification of FLAG-tagged ASXL3 (normalized to GAPDH, shown as fold change relative to full-length ASXL3)
Full length	E2210*	E2001*	L1901*	N1610*	R1036*	S932*	A399*
0.995083	1.58913	3.51368	3.37787	7.49645	49.4898	30.0489	37.7429
0.957174	2.28091	3.71997	2.89635	9.79666	105.584	93.6677	69.3534
1.04774	1.48287	3.23738	3.17433	10.4303	65.2082	48.6647	38.4438
Panel F - Relative Firefly luciferase activity (normalized to Renilla, shown as fold change relative to unmodified Firefly luciferase)
Unmodified	+2 aa	+23 aa	+39 aa	+100 aa	+150 aa
1.12944	1.22138	0.221957	0.379727	0.244058	0.259347
1.07216	0.936492	0.19341	0.303502	0.188791	0.195588
0.798401	0.886964	0.155723	0.282929	0.18892	0.181115
Panel H - Relative Firefly luciferase activity (normalized to Renilla, shown as fold change relative to the +23 aa construct with WT C-terminus)
+23 aa		+39 aa
WT C terminus	Modified C terminus	WT C terminus	Modified C terminus
0.950169	1.63537	1.99475	1.55155
1.11494	1.91441	1.59433	1.13182
0.934892	1.82602	1.48626	0.940508
Panel K - Quantification of FLAG-tagged ASXL3 (normalized to GAPDH, shown as fold change relative to R1036* truncated ASXL3)
Full length	R1036*	R1036*+23aa	R1036*+39aa	R1036*+100aa	R1036*+300aa	R1036*+640aa
0.0288409	0.942906	0.678194	0.588804	0.34141	0.261648	0.152287
0.0108556	0.994869	0.817169	0.636101	0.334915	0.169268	0.220553
0.0108341	1.06223	0.825864	0.410444	0.254503	0.300068	0.148867

### Sheet: Supp Fig 5
Panel B - Quantification of FLAG-tagged ASXL3 (normalized to GAPDH, shown as fold change relative to the 0-h time point for each construct)
Full length				R1036*
0h	1h	3h	7h	0h	1h	3h	7h
0.7089	0.573628	0.709537	0.464932	0.92527	0.825388	0.958278	0.86021
1.29719	1.24933	0.916355	0.264647	1.15716	0.977018	0.83495	0.765893
0.993915	0.90333	0.584801	0.128832	0.917574	0.940271	0.906015	0.755893
Panel D - Quantification of FLAG-tagged ASXL3 (normalized to GAPDH, shown as fold change relative to full-length ASXL3 treated with DMSO)
Full length		R1036*
DMSO	MG132	DMSO	MG132
1.03235	1.5145	40.7382	52.8651
1.09959	1.60526	35.6766	42.22
0.868063	1.77361	48.772	44.7379
Panel G - Quantification of FLAG-tagged ASXL3 (normalized to GAPDH, shown as fold change relative to the empty vector control)
Empty vector	DN-CUL1	DN-CUL2	DN-CUL3	DN-CUL4A	DN-CUL4B	DN-CUL5
0.754998	0.873246	0.687537	0.794415	1.86008	11.2375	0.95265
1.05906	1.43142	1.49548	1.22475	1.71135	6.69387	1.17329
1.18595	1.4921	0.657003	1.01305	1.32137	5.52277	0.842569
Panel J - Quantification of FLAG-tagged ASXL3 (normalized to GAPDH, shown as fold change relative to full-length ASXL3)
R1036*	Full length	ΔASXM2	Δ1611-1617	Δ1710-1714	Δ1945-1952
80.3654	1.21154	1.92115	2.39826	2.86895	2.29012
47.0663	0.917169	1.15194	1.48475	1.8218	1.68689
65.3103	0.871295	1.046	0.869815	1.00496	1.13427
